# National Population-Level Disparities in COVID-19 Mortality Across the Intersection of Race/Ethnicity and Sex in the United States

**DOI:** 10.1101/2021.08.29.21262775

**Authors:** Jay J. Xu, Jarvis T. Chen, Thomas R. Belin, Ronald S. Brookmeyer, Marc A. Suchard, Christina M. Ramirez

## Abstract

Males and certain racial/ethnic minority groups have borne a disproportionate burden of COVID-19 mortality in the United States, and substantial scientific research has sought to quantify and characterize population-level disparities in COVID-19 mortality outcomes by sex and across categories of race/ethnicity. However, there has not yet been a national population-level study to quantify disparities in COVID-19 mortality outcomes across the intersection of these demographic dimensions. Here, we analyze a publicly available dataset from the National Center for Health Statistics comprising COVID-19 death counts stratified by race/ethnicity, sex, and age for the year 2020, calculating mortality rates for each race/ethnicity-sex-age stratum and age-adjusted mortality rates for each race/ethnicity-sex stratum, quantifying disparities in terms of mortality rate ratios and rate differences. Our results reveal persistently higher COVID-19 age-adjusted mortality rates for males compared to females within every racial/ethnic group, with notable variation in the magnitudes of the sex disparity by race/ethnicity. However, non-Hispanic Black, Hispanic, and non-Hispanic American Indian or Alaska Native females have higher age-adjusted mortality rates than non-Hispanic White and non-Hispanic Asian/Pacific Islander males. Moreover, persistent racial/ethnic disparities are observed among both males and females, with higher COVID-19 age-adjusted mortality rates observed for non-Hispanic Blacks, Hispanics, and non-Hispanic American Indian or Alaska Natives relative to non-Hispanic Whites.
