## Supplementary material for "National Population-Level Disparities in COVID-19 Mortality Across the Intersection of Race/Ethnicity and Sex in the United States": File S1

### Sheet: File S1
Data As Of	Jurisdiction of Occurrence	Year	Sex	Race and Hispanic Origin	Age Group	COVID (U071, Multiple Cause of Death)	Septicemia	Malignant Neoplasms	Diabetes Mellitus	Alzheimer Disease	Influenza and Pneumonia	Chronic Lower Respiratory Diseases	Other Diseases of Respiratory System	Nephritis, Nephrotic Syndrom, and Nephrosis	Symptoms, Signs, and Abnormal Clinical and Laboratory Findings, Not Elsewhere Classified	Circulatory Diseases	Hypertensive Diseases	Cerebrovascular Diseases	flag_covid	flag_sept	flag_neopl	flag_diab	flag_alz	flag_inflpn	flag_clrd	flag_otherresp	flag_nephr	flag_otherunk	flag_circ	flag_hypt	flag_stroke
2021-04-11	United States	2020	Female (F)	Hispanic	0-17 years	30				0			11			12				Suppressed (counts 1-9)	Suppressed (counts 1-9)	Suppressed (counts 1-9)		Suppressed (counts 1-9)	Suppressed (counts 1-9)		Suppressed (counts 1-9)	Suppressed (counts 1-9)		Suppressed (counts 1-9)	Suppressed (counts 1-9)
2021-04-11	United States	2020	Male (M)	Hispanic	0-17 years	42				0			12		10	12	0			Suppressed (counts 1-9)	Suppressed (counts 1-9)	Suppressed (counts 1-9)		Suppressed (counts 1-9)	Suppressed (counts 1-9)		Suppressed (counts 1-9)				Suppressed (counts 1-9)
2021-04-11	United States	2020	Female (F)	Non-Hispanic American Indian or Alaska Native	0-17 years	0	0	0	0	0	0	0	0	0	0	0	0	0
2021-04-11	United States	2020	Male (M)	Non-Hispanic American Indian or Alaska Native	0-17 years			0	0	0	0	0	0	0			0	0	Suppressed (counts 1-9)	Suppressed (counts 1-9)								Suppressed (counts 1-9)	Suppressed (counts 1-9)
2021-04-11	United States	2020	Female (F)	Non-Hispanic Asian	0-17 years		0		0	0	0	0		0		0	0	0	Suppressed (counts 1-9)		Suppressed (counts 1-9)					Suppressed (counts 1-9)		Suppressed (counts 1-9)
2021-04-11	United States	2020	Male (M)	Non-Hispanic Asian	0-17 years		0		0	0		0		0			0	0	Suppressed (counts 1-9)		Suppressed (counts 1-9)			Suppressed (counts 1-9)		Suppressed (counts 1-9)		Suppressed (counts 1-9)	Suppressed (counts 1-9)
2021-04-11	United States	2020	Female (F)	Non-Hispanic Black	0-17 years	19		0		0							0			Suppressed (counts 1-9)		Suppressed (counts 1-9)		Suppressed (counts 1-9)	Suppressed (counts 1-9)	Suppressed (counts 1-9)	Suppressed (counts 1-9)	Suppressed (counts 1-9)	Suppressed (counts 1-9)		Suppressed (counts 1-9)
2021-04-11	United States	2020	Male (M)	Non-Hispanic Black	0-17 years	31				0				0			0			Suppressed (counts 1-9)	Suppressed (counts 1-9)	Suppressed (counts 1-9)		Suppressed (counts 1-9)	Suppressed (counts 1-9)	Suppressed (counts 1-9)		Suppressed (counts 1-9)	Suppressed (counts 1-9)		Suppressed (counts 1-9)
2021-04-11	United States	2020	Female (F)	Non-Hispanic More than one race	0-17 years		0	0	0	0	0	0	0	0	0	0	0	0	Suppressed (counts 1-9)
2021-04-11	United States	2020	Male (M)	Non-Hispanic More than one race	0-17 years		0	0	0	0		0	0	0	0	0	0	0	Suppressed (counts 1-9)					Suppressed (counts 1-9)
2021-04-11	United States	2020	Female (F)	Non-Hispanic Native Hawaiian or Other Pacific Islander	0-17 years		0	0		0	0	0		0	0		0	0	Suppressed (counts 1-9)			Suppressed (counts 1-9)				Suppressed (counts 1-9)			Suppressed (counts 1-9)
2021-04-11	United States	2020	Male (M)	Non-Hispanic Native Hawaiian or Other Pacific Islander	0-17 years		0	0	0	0	0	0	0	0	0		0	0	Suppressed (counts 1-9)										Suppressed (counts 1-9)
2021-04-11	United States	2020	Female (F)	Non-Hispanic White	0-17 years	26				0							0			Suppressed (counts 1-9)	Suppressed (counts 1-9)	Suppressed (counts 1-9)		Suppressed (counts 1-9)	Suppressed (counts 1-9)	Suppressed (counts 1-9)	Suppressed (counts 1-9)	Suppressed (counts 1-9)	Suppressed (counts 1-9)		Suppressed (counts 1-9)
2021-04-11	United States	2020	Male (M)	Non-Hispanic White	0-17 years	23				0				0			0	0		Suppressed (counts 1-9)	Suppressed (counts 1-9)	Suppressed (counts 1-9)		Suppressed (counts 1-9)	Suppressed (counts 1-9)	Suppressed (counts 1-9)		Suppressed (counts 1-9)	Suppressed (counts 1-9)
2021-04-11	United States	2020	Female (F)	Unknown	0-17 years		0	0	0	0				0	0	0	0	0	Suppressed (counts 1-9)					Suppressed (counts 1-9)	Suppressed (counts 1-9)	Suppressed (counts 1-9)
2021-04-11	United States	2020	Male (M)	Unknown	0-17 years		0	0	0	0	0	0	0	0	0	0	0	0	Suppressed (counts 1-9)
2021-04-11	United States	2020	Female (F)	Hispanic	18-29 years	205	22	12	20	0	94		95	21	31	54									Suppressed (counts 1-9)					Suppressed (counts 1-9)	Suppressed (counts 1-9)
2021-04-11	United States	2020	Male (M)	Hispanic	18-29 years	410	41	16	51	0	158	16	185	31	54	111	24														Suppressed (counts 1-9)
2021-04-11	United States	2020	Female (F)	Non-Hispanic American Indian or Alaska Native	18-29 years	24				0	12		13							Suppressed (counts 1-9)	Suppressed (counts 1-9)	Suppressed (counts 1-9)			Suppressed (counts 1-9)		Suppressed (counts 1-9)	Suppressed (counts 1-9)	Suppressed (counts 1-9)	Suppressed (counts 1-9)	Suppressed (counts 1-9)
2021-04-11	United States	2020	Male (M)	Non-Hispanic American Indian or Alaska Native	18-29 years	39		0		0	24	0	28					0		Suppressed (counts 1-9)		Suppressed (counts 1-9)					Suppressed (counts 1-9)	Suppressed (counts 1-9)	Suppressed (counts 1-9)	Suppressed (counts 1-9)
2021-04-11	United States	2020	Female (F)	Non-Hispanic Asian	18-29 years	15				0		0					0	0		Suppressed (counts 1-9)	Suppressed (counts 1-9)	Suppressed (counts 1-9)		Suppressed (counts 1-9)		Suppressed (counts 1-9)	Suppressed (counts 1-9)	Suppressed (counts 1-9)	Suppressed (counts 1-9)
2021-04-11	United States	2020	Male (M)	Non-Hispanic Asian	18-29 years	29				0	13	0		0			0			Suppressed (counts 1-9)	Suppressed (counts 1-9)	Suppressed (counts 1-9)				Suppressed (counts 1-9)		Suppressed (counts 1-9)	Suppressed (counts 1-9)		Suppressed (counts 1-9)
2021-04-11	United States	2020	Female (F)	Non-Hispanic Black	18-29 years	162	17		31	0	72	10	67	13	24	56	16				Suppressed (counts 1-9)										Suppressed (counts 1-9)
2021-04-11	United States	2020	Male (M)	Non-Hispanic Black	18-29 years	210	20		34	0	84	19	93	18	39	74	24				Suppressed (counts 1-9)										Suppressed (counts 1-9)
2021-04-11	United States	2020	Female (F)	Non-Hispanic More than one race	18-29 years			0	0	0		0					0	0	Suppressed (counts 1-9)	Suppressed (counts 1-9)				Suppressed (counts 1-9)		Suppressed (counts 1-9)	Suppressed (counts 1-9)	Suppressed (counts 1-9)	Suppressed (counts 1-9)
2021-04-11	United States	2020	Male (M)	Non-Hispanic More than one race	18-29 years			0		0				0				0	Suppressed (counts 1-9)	Suppressed (counts 1-9)		Suppressed (counts 1-9)		Suppressed (counts 1-9)	Suppressed (counts 1-9)	Suppressed (counts 1-9)		Suppressed (counts 1-9)	Suppressed (counts 1-9)	Suppressed (counts 1-9)
2021-04-11	United States	2020	Female (F)	Non-Hispanic Native Hawaiian or Other Pacific Islander	18-29 years		0	0		0		0		0	0		0	0	Suppressed (counts 1-9)			Suppressed (counts 1-9)		Suppressed (counts 1-9)		Suppressed (counts 1-9)			Suppressed (counts 1-9)
2021-04-11	United States	2020	Male (M)	Non-Hispanic Native Hawaiian or Other Pacific Islander	18-29 years	10		0		0		0		0				0		Suppressed (counts 1-9)		Suppressed (counts 1-9)		Suppressed (counts 1-9)		Suppressed (counts 1-9)		Suppressed (counts 1-9)	Suppressed (counts 1-9)	Suppressed (counts 1-9)
2021-04-11	United States	2020	Female (F)	Non-Hispanic White	18-29 years	126	18		13	0	58		60		30	42					Suppressed (counts 1-9)				Suppressed (counts 1-9)		Suppressed (counts 1-9)			Suppressed (counts 1-9)	Suppressed (counts 1-9)
2021-04-11	United States	2020	Male (M)	Non-Hispanic White	18-29 years	203	20		12	0	71	11	83	14	46	62	10				Suppressed (counts 1-9)										Suppressed (counts 1-9)
2021-04-11	United States	2020	Female (F)	Unknown	18-29 years		0	0	0	0	0	0		0	0	0	0	0	Suppressed (counts 1-9)							Suppressed (counts 1-9)
2021-04-11	United States	2020	Male (M)	Unknown	18-29 years		0		0	0		0		0				0	Suppressed (counts 1-9)		Suppressed (counts 1-9)			Suppressed (counts 1-9)		Suppressed (counts 1-9)		Suppressed (counts 1-9)	Suppressed (counts 1-9)	Suppressed (counts 1-9)
2021-04-11	United States	2020	Female (F)	Hispanic	30-49 years	1798	256	75	418		891	73	945	185	290	643	215	60					Suppressed (counts 1-9)
2021-04-11	United States	2020	Male (M)	Hispanic	30-49 years	5006	611	77	951	0	2444	112	2533	486	759	1800	677	118
2021-04-11	United States	2020	Female (F)	Non-Hispanic American Indian or Alaska Native	30-49 years	236	27		38	0	118	13	126	30	37	75	22				Suppressed (counts 1-9)										Suppressed (counts 1-9)
2021-04-11	United States	2020	Male (M)	Non-Hispanic American Indian or Alaska Native	30-49 years	315	41		60	0	174	17	153	48	57	93	36				Suppressed (counts 1-9)										Suppressed (counts 1-9)
2021-04-11	United States	2020	Female (F)	Non-Hispanic Asian	30-49 years	190	30	11	35	0	82	13	90	17	22	80	22	13
2021-04-11	United States	2020	Male (M)	Non-Hispanic Asian	30-49 years	402	45	12	56	0	184	11	184	33	61	164	55	17
2021-04-11	United States	2020	Female (F)	Non-Hispanic Black	30-49 years	1540	186	71	362	0	670	124	715	169	263	672	335	48
2021-04-11	United States	2020	Male (M)	Non-Hispanic Black	30-49 years	2178	227	32	471		925	84	1041	270	362	988	473	64					Suppressed (counts 1-9)
2021-04-11	United States	2020	Female (F)	Non-Hispanic More than one race	30-49 years	20		0		0		0				13				Suppressed (counts 1-9)		Suppressed (counts 1-9)		Suppressed (counts 1-9)		Suppressed (counts 1-9)	Suppressed (counts 1-9)	Suppressed (counts 1-9)		Suppressed (counts 1-9)	Suppressed (counts 1-9)
2021-04-11	United States	2020	Male (M)	Non-Hispanic More than one race	30-49 years	53			11	0	28		30		12	20				Suppressed (counts 1-9)	Suppressed (counts 1-9)				Suppressed (counts 1-9)		Suppressed (counts 1-9)			Suppressed (counts 1-9)	Suppressed (counts 1-9)
2021-04-11	United States	2020	Female (F)	Non-Hispanic Native Hawaiian or Other Pacific Islander	30-49 years	36			20	0	20		17			15		0		Suppressed (counts 1-9)	Suppressed (counts 1-9)				Suppressed (counts 1-9)		Suppressed (counts 1-9)	Suppressed (counts 1-9)		Suppressed (counts 1-9)
2021-04-11	United States	2020	Male (M)	Non-Hispanic Native Hawaiian or Other Pacific Islander	30-49 years	69	14	0	18	0	34		44	13	13	27									Suppressed (counts 1-9)					Suppressed (counts 1-9)	Suppressed (counts 1-9)
2021-04-11	United States	2020	Female (F)	Non-Hispanic White	30-49 years	1332	187	77	221		596	90	668	121	243	458	131	48					Suppressed (counts 1-9)
2021-04-11	United States	2020	Male (M)	Non-Hispanic White	30-49 years	2167	250	86	332		890	86	996	183	394	896	314	74					Suppressed (counts 1-9)
2021-04-11	United States	2020	Female (F)	Unknown	30-49 years	17	0	0		0				0				0				Suppressed (counts 1-9)		Suppressed (counts 1-9)	Suppressed (counts 1-9)	Suppressed (counts 1-9)		Suppressed (counts 1-9)	Suppressed (counts 1-9)	Suppressed (counts 1-9)
2021-04-11	United States	2020	Male (M)	Unknown	30-49 years	42		0	11	0	10		18			19				Suppressed (counts 1-9)					Suppressed (counts 1-9)		Suppressed (counts 1-9)	Suppressed (counts 1-9)		Suppressed (counts 1-9)	Suppressed (counts 1-9)
2021-04-11	United States	2020	Female (F)	Hispanic	50-64 years	5255	746	198	1471		2931	263	2900	585	803	2272	1047	180					Suppressed (counts 1-9)
2021-04-11	United States	2020	Male (M)	Hispanic	50-64 years	12506	1793	240	2966	11	6708	324	6775	1434	1935	5409	2345	393
2021-04-11	United States	2020	Female (F)	Non-Hispanic American Indian or Alaska Native	50-64 years	507	57	18	134		279	42	294	61	84	177	80	16					Suppressed (counts 1-9)
2021-04-11	United States	2020	Male (M)	Non-Hispanic American Indian or Alaska Native	50-64 years	697	86	14	200	0	390	27	340	81	123	276	140	17
2021-04-11	United States	2020	Female (F)	Non-Hispanic Asian	50-64 years	561	83	35	139		262	23	301	56	90	266	111	35					Suppressed (counts 1-9)
2021-04-11	United States	2020	Male (M)	Non-Hispanic Asian	50-64 years	1545	200	46	315		737	40	819	158	238	728	293	62					Suppressed (counts 1-9)
2021-04-11	United States	2020	Female (F)	Non-Hispanic Black	50-64 years	5458	690	275	1288		2465	526	2801	675	828	2658	1376	268					Suppressed (counts 1-9)
2021-04-11	United States	2020	Male (M)	Non-Hispanic Black	50-64 years	7770	955	301	1850		3526	461	3857	1020	1227	3875	2037	435					Suppressed (counts 1-9)
2021-04-11	United States	2020	Female (F)	Non-Hispanic More than one race	50-64 years	80			22	0	36	13	47			36	15			Suppressed (counts 1-9)	Suppressed (counts 1-9)						Suppressed (counts 1-9)	Suppressed (counts 1-9)			Suppressed (counts 1-9)
2021-04-11	United States	2020	Male (M)	Non-Hispanic More than one race	50-64 years	145	18		38		75	14	85	20	21	74	30				Suppressed (counts 1-9)		Suppressed (counts 1-9)								Suppressed (counts 1-9)
2021-04-11	United States	2020	Female (F)	Non-Hispanic Native Hawaiian or Other Pacific Islander	50-64 years	79	17		24	0	49		46	17	11	34	11				Suppressed (counts 1-9)				Suppressed (counts 1-9)						Suppressed (counts 1-9)
2021-04-11	United States	2020	Male (M)	Non-Hispanic Native Hawaiian or Other Pacific Islander	50-64 years	156	22		50	0	87		97	31	28	83	27	14			Suppressed (counts 1-9)				Suppressed (counts 1-9)
2021-04-11	United States	2020	Female (F)	Non-Hispanic White	50-64 years	7784	992	597	1315	44	3547	1011	4021	655	1331	3022	1103	335
2021-04-11	United States	2020	Male (M)	Non-Hispanic White	50-64 years	13348	1645	793	2235	52	6066	1107	6750	1333	2285	5992	2243	627
2021-04-11	United States	2020	Female (F)	Unknown	50-64 years	80			13	0	43		37		10	40	18			Suppressed (counts 1-9)	Suppressed (counts 1-9)				Suppressed (counts 1-9)		Suppressed (counts 1-9)				Suppressed (counts 1-9)
2021-04-11	United States	2020	Male (M)	Unknown	50-64 years	239	17		34	0	115	15	110	16	30	96	39				Suppressed (counts 1-9)										Suppressed (counts 1-9)
2021-04-11	United States	2020	Female (F)	Hispanic	65 years and over	18690	1956	578	4388	750	10033	1203	9219	1613	2769	9482	4978	751
2021-04-11	United States	2020	Male (M)	Hispanic	65 years and over	25139	3037	859	5958	486	13913	1435	12920	2858	3776	12896	6500	1080
2021-04-11	United States	2020	Female (F)	Non-Hispanic American Indian or Alaska Native	65 years and over	1323	112	48	290	28	671	109	684	112	217	535	232	57
2021-04-11	United States	2020	Male (M)	Non-Hispanic American Indian or Alaska Native	65 years and over	1412	133	64	359	15	737	109	742	156	243	694	300	65
2021-04-11	United States	2020	Female (F)	Non-Hispanic Asian	65 years and over	4776	459	148	827	286	2304	198	2230	372	722	2422	1133	289
2021-04-11	United States	2020	Male (M)	Non-Hispanic Asian	65 years and over	5904	663	205	1161	140	3024	372	2996	625	899	3024	1341	367
2021-04-11	United States	2020	Female (F)	Non-Hispanic Black	65 years and over	21479	2148	838	4110	746	9411	1696	9749	2274	3402	10645	5563	1304
2021-04-11	United States	2020	Male (M)	Non-Hispanic Black	65 years and over	21690	2427	1170	4307	404	9923	1653	10358	2884	3376	10969	5600	1438
2021-04-11	United States	2020	Female (F)	Non-Hispanic More than one race	65 years and over	385	37	15	64	25	153	28	186	34	58	186	88	21
2021-04-11	United States	2020	Male (M)	Non-Hispanic More than one race	65 years and over	431	51	25	89	17	230	42	210	64	78	227	110	25
2021-04-11	United States	2020	Female (F)	Non-Hispanic Native Hawaiian or Other Pacific Islander	65 years and over	133	26		29		80		73	21	23	60	24				Suppressed (counts 1-9)		Suppressed (counts 1-9)		Suppressed (counts 1-9)						Suppressed (counts 1-9)
2021-04-11	United States	2020	Male (M)	Non-Hispanic Native Hawaiian or Other Pacific Islander	65 years and over	192	25		62		98	17	97	25	33	106	39	19			Suppressed (counts 1-9)		Suppressed (counts 1-9)
2021-04-11	United States	2020	Female (F)	Non-Hispanic White	65 years and over	101382	6231	4170	10703	8050	35643	11244	39461	6566	18204	45460	19688	5505
2021-04-11	United States	2020	Male (M)	Non-Hispanic White	65 years and over	104022	8588	5931	14128	4124	44734	11711	47842	9726	17054	49260	19050	5198
2021-04-11	United States	2020	Female (F)	Unknown	65 years and over	451	30	18	51	19	180	41	197	25	56	196	93	16
2021-04-11	United States	2020	Male (M)	Unknown	65 years and over	791	37	31	110		312	78	356	50	101	363	186	30					Suppressed (counts 1-9)
